# Localized high-risk prostate cancer harbors an androgen receptor low subpopulation susceptible to HER2 inhibition

**DOI:** 10.1101/2024.02.09.24302395

**Authors:** Scott Wilkinson, Anson T. Ku, Rosina T. Lis, Isaiah M. King, Daniel Low, Shana Y. Trostel, John R. Bright, Nicholas T. Terrigino, Anna Baj, John M. Fenimore, Chennan Li, BaoHan Vo, Caroline S. Jansen, Huihui Ye, Nichelle C. Whitlock, Stephanie A. Harmon, Nicole V. Carrabba, Rayann Atway, Ross Lake, Haydn T. Kissick, Peter A. Pinto, Peter L. Choyke, Baris Turkbey, William L. Dahut, Fatima Karzai, Adam G. Sowalsky

**Affiliations:** Genitourinary Malignancies Branch, National Cancer Institute, Bethesda, MD, USA; Department of Urology, Emory University School of Medicine, Atlanta, GA, USA; Department of Pathology and Department of Urology, University of California Los Angeles, Los Angeles, CA, USA; Molecular Imaging Branch, National Cancer Institute, Bethesda, MD, USA; Laboratory of Cancer Biology and Genetics, National Cancer Institute, Bethesda, MD, USA; Urologic Oncology Branch, National Cancer Institute, Bethesda, MD, USA

## Abstract

Patients diagnosed with localized high-risk prostate cancer have higher rates of recurrence, and the introduction of neoadjuvant intensive hormonal therapies seeks to treat occult micrometastatic disease by their addition to definitive treatment. Sufficient profiling of baseline disease has remained a challenge in enabling the in-depth assessment of phenotypes associated with exceptional vs. poor pathologic responses after treatment. In this study, we report comprehensive and integrative gene expression profiling of 37 locally advanced prostate tumors prior to six months of androgen deprivation therapy (ADT) plus the androgen receptor (AR) inhibitor enzalutamide prior to radical prostatectomy. A robust transcriptional program associated with HER2 activity was positively associated with poor outcome and opposed AR activity, even after adjusting for common genomic alterations in prostate cancer including *PTEN* loss and expression of the TMPRSS2:ERG fusion. Patients experiencing exceptional pathologic responses demonstrated lower levels of HER2 and phospho-HER2 by immunohistochemistry of biopsy tissues. The inverse correlation of AR and HER2 activity was found to be a universal feature of all aggressive prostate tumors, validated by transcriptional profiling an external cohort of 121 patients and immunostaining of tumors from 84 additional patients. Importantly, the AR activity-low, HER2 activity-high cells that resist ADT are a pre-existing subset of cells that can be targeted by HER2 inhibition alone or in combination with enzalutamide. In summary, we show that prostate tumors adopt an AR activity-low prior to antiandrogen exposure that can be exploited by treatment with HER2 inhibitors.

ClinicalTrials.gov registration: NCT02430480.
