## Supplementary Tables 1 and 2 for "Localized high-risk prostate cancer harbors an androgen receptor low subpopulation susceptible to HER2 inhibition"

### Sheet: Supp table 1
Gene	log2FC	p(adj)
NRIP3	1.19263	0.00354757
AKR1C3	1.05821	0.008243
AKR1C1	0.926994	0.014986
AMIGO2	0.908936	0.0056746
PTTG1	0.889276	0.00952773
CDKN3	0.888862	0.00574767
MUC5B	0.883224	0.00345886
LAPTM4B	0.876216	0.00251534
KIF18B	0.869916	0.00612329
CENPA	0.859103	0.00922864
ATP1B1	0.85638	0.00535953
CP	0.855821	0.0437894
LIPG	0.854938	0.00479746
CDC20	0.85304	0.00771389
CDR1	0.846936	0.0280468
MYBL2	0.842199	0.014
CDKN2A	0.838184	0.0105295
IQGAP3	0.834264	0.00553058
FAM83D	0.82577	0.00998409
GTSE1	0.819769	0.00883939
BST2	0.816154	0.00914697
CDK1	0.815089	0.0115199
AURKB	0.811159	0.0072229
ANLN	0.803443	0.0125788
KIF20A	0.786507	0.00612329
DLGAP5	0.782331	0.00821867
GINS1	0.776341	0.00140255
EGLN3	0.769844	0.0148298
KIF4A	0.769643	0.00878542
FN1	0.764203	0.000534267
ONECUT2	0.7575	0.0121324
BIRC5	0.754223	0.00400475
KIF23	0.751495	0.00553058
AURKA	0.749737	0.0036974
PLEKHG4	0.74383	0.0167069
CDCA3	0.736428	0.00998409
ASF1B	0.734577	0.00722984
MFAP2	0.72862	0.0163436
KIFC1	0.723657	0.0250355
ESPL1	0.720352	0.00833073
MELK	0.713226	0.00914697
IGFBP3	0.709139	0.00681241
BUB1	0.707582	0.0225538
CENPK	0.706878	0.0199699
DEPDC1B	0.706716	0.00908737
PKMYT1	0.703493	0.0218665
PRR11	0.700658	0.0174603
CDC7	0.692434	0.0124382
PIF1	0.691571	0.00729981
LAMB3	0.688103	0.0291835
MKI67	0.684074	0.00796308
CELSR3	0.683583	0.0254517
MROH6	0.680551	0.0116645
CKAP2L	0.678135	0.0137124
KIF15	0.677558	0.0067085
GAS2L3	0.674699	0.00833073
E2F1	0.673852	0.00553058
HNF1A	0.67102	0.0192622
ASPM	0.67097	0.0119603
PARPBP	0.670067	0.0105295
NDC80	0.661897	0.0289874
NEK2	0.661804	0.0255823
CENPF	0.659925	0.0227598
ENHO	0.658018	0.0396602
CTHRC1	0.654824	0.00839213
CIT	0.654308	0.015139
LRP4	0.654075	0.00779601
FREM1	0.653178	0.011476
NRM	0.652216	0.013054
CEP55	0.652023	0.0131365
GSC	0.648034	0.0485829
CDCA5	0.646781	0.00629696
HJURP	0.642491	0.0117671
APOBEC3B	0.641848	0.00976017
CENPI	0.640177	0.0113758
KPNA2	0.639908	0.00697271
MDK	0.639722	0.0115495
KIF2C	0.639143	0.00722984
LMNB1	0.638948	0.00143278
CCNE2	0.638292	0.0036974
EXO1	0.635563	0.00821867
MCM4	0.631381	0.00251534
NCAPG	0.627274	0.0202338
ESM1	0.625787	0.0443662
RIPPLY3	0.616332	0.0149247
HMMR	0.610656	0.0144333
CDCA4	0.608234	1.31e-17
RMI2	0.607882	0.00833073
BRIP1	0.606103	0.0104394
BRCA2	0.600451	0.0120732
FAM111B	0.59797	0.0250355
CCNB1	0.595821	0.00612329
NCAPH	0.589018	0.0338284
ARHGEF39	0.585355	0.00722984
RAD54L	0.584513	0.0202338
FOXM1	0.581436	0.00526076
DTL	0.57888	0.0169275
HAAO	0.578194	0.0125788
CCNE1	0.576718	0.0120732
NID1	0.575831	0.00883939
OSBPL10	0.57493	0.00362949
ELF4	0.574833	0.0105845
CDKN2C	0.573229	0.0410396
CDC45	0.570555	0.0336924
ARHGAP11B	0.568677	0.0411547
IFI30	0.568312	0.0411547
FANCA	0.5653	0.013054
RNASEH2A	0.563546	0.0209488
ADAM12	0.562009	0.0155443
CDCA2	0.561347	0.0408442
CDC6	0.56106	0.0160236
MTMR11	0.560257	0.0105295
ANP32E	0.558163	0.0056746
RECQL4	0.558091	0.0129458
ARL4D	0.554501	0.0225538
PBK	0.549956	0.0215295
HOPX	0.54886	0.0394326
CDT1	0.547006	0.0225538
POLQ	0.546326	0.0440055
HMOX1	0.545158	0.0386867
CENPE	0.544987	0.0119276
CENPU	0.544437	0.0273042
NUSAP1	0.544132	0.0265006
CDKN2B	0.539699	0.0239694
GMNN	0.539048	0.0197985
HMGB2	0.538908	0.0046267
RNFT2	0.534899	0.0370009
POLE2	0.534587	0.0138646
NT5DC2	0.533457	0.0115052
ID1	0.531718	0.0480134
LURAP1L	0.52908	0.0370009
POC1A	0.524155	0.0363532
RAD51AP1	0.523535	0.0181134
MCM5	0.522848	0.00629696
ARHGAP11A	0.522607	0.013054
PRTFDC1	0.522297	0.0202338
CHST2	0.521326	0.0304127
RND3	0.518285	0.0251433
GPSM2	0.514947	0.0246707
PSRC1	0.513622	0.0183361
KNTC1	0.512677	0.000931783
PRC1	0.511761	0.00553058
PPIC	0.51055	0.0330046
ECT2	0.51011	0.0105822
CCNA2	0.509606	0.0163448
PIN4P1	0.508287	0.0159805
RDH10	0.506851	0.0342491
ORC1	0.506214	0.00883939
RACGAP1	0.502391	0.00722984
CDH24	0.501181	0.0202338
CHEK1	0.501132	0.00893836
GPX8	0.501067	0.0339989
NEURL1B	0.499359	0.00182519
DIAPH3	0.497843	0.0287957
PLK4	0.497199	0.0144333
GNPTAB	0.494427	0.0345308
HELLS	0.491828	0.00914697
BUB1B	0.490783	0.0357247
DGAT2	0.488394	0.0404356
FES	0.488264	0.0403794
CDCA8	0.488188	0.00914697
LAMB1	0.487667	0.018457
BLM	0.483519	0.0137541
CHAF1B	0.483363	0.00914697
ASPH	0.482936	0.018061
DEGS1	0.478763	0.0225342
QSOX1	0.474267	0.0299811
CENPH	0.473997	0.029389
MAD2L1	0.473824	0.0411547
ENO2	0.472601	0.0265021
MMP14	0.472564	0.010037
KIF11	0.469337	0.0115199
RELT	0.467223	0.02422
PRRX2	0.460739	0.046892
DDIT4	0.458	0.0193472
MMD	0.456994	0.0192622
FRMD5	0.454284	0.0356583
RBBP8	0.453927	0.0124247
ANTXR1	0.451188	0.0167512
MCM6	0.451011	0.00914697
PKDCC	0.449527	0.0459827
PLEKHF2	0.446098	0.00863193
DNMT3B	0.445637	0.0205544
MCM2	0.440704	0.00534802
ARL4C	0.439992	0.013054
PCNA	0.439209	0.00555557
CABLES1	0.435183	0.034734
FEN1	0.434765	0.00286951
CDC25B	0.430845	0.00883939
CNIH4	0.429538	0.018061
POLA2	0.428709	0.0311542
CDK18	0.42437	0.0383204
DNMT1	0.42353	0.000236837
PLK1	0.418482	0.0277587
IL17RD	0.417908	0.0300455
LRRCC1	0.412676	0.0407189
DRAM1	0.412039	0.0336924
DONSON	0.410578	0.00833073
PFKP	0.405576	0.0370009
RFC5	0.405079	0.0124247
CCDC28B	0.404765	0.00922864
CHAC2	0.404162	0.000181427
CDC25A	0.40315	0.034987
KLB	0.401827	0.0327284
BRI3BP	0.399298	0.0151045
LIMD2	0.398005	0.011476
CCNF	0.397619	0.0150792
RBL1	0.397076	0.00690925
NPC2	0.396848	0.0285693
MYRF	0.396515	3.47e-06
NAT14	0.393426	0.0228344
DHRS4L1	0.391037	0.046446
HMGB3	0.389462	0.017927
C21orf58	0.388365	0.00545934
RCAN2	0.388202	0.0247441
NHSL1	0.386581	0.0214297
BRCA1	0.384214	0.0287957
CHTF18	0.383829	0.0300455
MMS22L	0.383319	0.0190353
MCM3	0.380001	0.000501215
C4orf46	0.378952	0.00833073
RFC4	0.37375	0.0336924
MTSS1	0.373382	0.0174882
RFC2	0.372223	0.013054
FANCI	0.371365	0.00644734
HAUS8	0.370241	0.0371967
NMB	0.369874	0.0216153
RNF145	0.363697	0.00375033
PRAF2	0.362678	0.045273
PHF19	0.361485	0.013054
ARHGAP33	0.358368	0.015139
NVL	0.35447	0.0389188
OIP5	0.353805	0.0485829
FANCG	0.353552	0.0338284
POLD1	0.352462	0.00914697
GEN1	0.351684	0.0269955
IER5	0.351173	0.0493748
ATAD5	0.350583	0.0170711
CORO1C	0.349875	0.0056746
PHTF2	0.34971	0.0183361
MIS18A	0.346411	0.00779601
ITGB1BP2	0.346396	0.0471929
HAUS5	0.342915	0.00451234
LMNB2	0.338933	0.00230734
E2F3	0.337866	0.0177843
MTHFD1	0.337228	0.0036974
LRR1	0.336153	0.0244279
RNF34	0.333896	0.0389188
ARL6IP1	0.331286	0.002898
MAFB	0.330326	0.0335717
GRPEL2	0.330152	0.00307635
RNF19A	0.329882	0.00816872
PARP2	0.328737	3.61e-06
APEX2	0.322378	0.0105295
CHAF1A	0.321463	0.0327713
NCAPG2	0.320397	0.0471889
DEK	0.320341	0.00151466
DDX39A	0.31784	0.0225538
GAPDH	0.316518	0.0487333
FIGNL1	0.316484	0.0388496
LASP1	0.31607	0.0356249
NNT	0.314746	0.0298024
PTP4A1	0.314254	0.00629696
DNAJC9	0.314156	0.0394326
ADCK5	0.312738	0.0279132
FBXO5	0.311899	0.0311542
FTH1	0.311871	0.0148936
CEP131	0.310968	0.0115495
MARK1	0.308286	0.0225538
PGP	0.307906	0.013054
INCENP	0.307619	0.00382424
LDHA	0.304341	0.0391847
CENPB	0.303912	0.0285425
KIF24	0.303543	0.0421744
LIG1	0.302927	0.0307831
MAPKAPK2	0.302384	0.00553058
GPAA1	0.302073	0.0331491
ARHGEF2	0.301725	0.019731
HPRT1	0.301389	0.0487333
NDUFAF6	0.301025	0.0357247
RNF168	0.299493	0.000777635
DCLRE1B	0.29901	0.00914697
CKS1B	0.296553	0.0385874
EZH2	0.29652	0.0370009
MYO19	0.295263	0.00441633
DSN1	0.294334	0.015139
FOXRED2	0.293904	0.0441481
GPD1L	0.29348	0.0230631
CEP170B	0.293301	0.00254309
GLRX5	0.291183	0.0202338
RAD51D	0.290007	0.0454438
GNAI2	0.289159	0.0386554
CLN6	0.288998	0.0147278
RANBP1	0.288757	0.0108659
LSM2	0.288682	0.0307831
MCU	0.285641	0.0313841
MAPK7	0.280592	1.5e-05
POLD3	0.277135	0.013054
CEP78	0.277033	0.0313851
ANO8	0.276167	0.0496384
PGK1	0.275687	0.00914697
GOLIM4	0.275562	0.0270549
C1orf112	0.275502	0.0370009
PRKDC	0.273425	0.014
POC1B	0.273125	0.0357863
PGRMC1	0.27043	0.00399933
BUB3	0.269125	0.0151045
ERCC6L	0.268597	0.0461339
C1GALT1	0.268533	0.0487333
LACTB2	0.26832	0.0124247
BMP2K	0.265438	0.00883939
PROSER3	0.264531	0.00774475
MEX3D	0.264216	0.0285425
IL17RB	0.262894	0.0202338
KDM2B	0.262248	0.0433215
NDC1	0.261872	4.81e-05
NCAPH2	0.260897	3.47e-06
LRRC45	0.260642	0.00914697
PACS2	0.255857	0.0067085
PIK3R1	0.255734	0.0234617
PLCXD1	0.253175	0.0342491
CAD	0.252627	0.0487333
RAD21	0.249434	0.0124247
FBXL7	0.248633	0.0315047
HSP90AA1	0.247305	0.0479253
CDK2	0.247069	0.0291925
ERF	0.245569	0.0148298
MAP3K9	0.245398	0.0167219
FCHSD2	0.243914	0.0294229
CBX1	0.243691	0.0202338
MXD1	0.243367	0.0487333
NCAPD2	0.242508	0.0441481
POLE	0.241845	0.00629696
CEP85	0.238441	0.0124382
C19orf47	0.237084	0.0372555
MSH6	0.236351	0.0032789
PPIF	0.234172	0.0451629
AGO2	0.231682	0.0202338
CEP250	0.23105	0.0121324
NPTN	0.230699	0.0429103
FBXO28	0.230699	0.0307831
CHRAC1	0.229797	0.0485829
OSGEP	0.22703	0.0160986
NASP	0.224425	0.0381534
RAB40B	0.224076	0.0217276
CEP72	0.223079	0.014986
CDC42BPB	0.220921	0.00779601
LSM12	0.217799	0.0209488
POLA1	0.217567	0.0184109
CABLES2	0.217427	0.0250355
NEDD1	0.216946	0.0214297
DENND5A	0.21532	0.00191902
ENAH	0.213677	0.0398146
NUP62	0.213617	0.0155443
LSM4	0.213566	0.00646161
CENPO	0.211215	0.0202338
MDC1	0.208316	0.0197985
ARPC5	0.20796	0.0496384
PANK3	0.206613	0.0293959
DLG3	0.204416	0.0064798
FBXO45	0.20292	0.0265006
RNF138	0.202637	0.0338284
NUP107	0.202339	0.0155443
BAG5	0.200501	0.00289591
NXT1	0.197618	0.029658
NACC1	0.19715	0.0338284
G2E3	0.196439	0.00722984
ENSA	0.195649	0.00776141
MRPL11	0.193891	0.0281387
LMF2	0.19337	0.0394326
PIK3R2	0.190523	0.0392231
DYNC1H1	0.19038	0.0129458
ANKLE2	0.189301	0.000636009
EIF4EBP2	0.188968	0.0185168
APAF1	0.188199	0.046422
MAFG	0.188078	0.0433215
CKAP5	0.187087	0.00681241
NCKIPSD	0.185875	0.0115495
MFAP3	0.184204	0.0149247
HNRNPUL1	0.183143	0.0202338
C6orf136	0.182017	0.046446
MSH2	0.181683	0.0228344
BAK1	0.179016	0.0336924
MBOAT7	0.175375	0.0159805
EIF5	0.174654	0.0232103
LLGL1	0.174508	0.0471929
PPM1G	0.17169	0.0479253
CASP3	0.16909	0.0127626
G3BP1	0.165746	0.0496384
DOT1L	0.164371	0.0230631
RNF26	0.162564	0.029389
PAXBP1	0.157749	0.0471929
ATP13A3	0.157718	0.0190353
KHSRP	0.15663	0.0472943
FOXN2	0.155474	0.0463673
RHOA	0.154636	0.0239694
DLST	0.154402	0.00999981
ANAPC7	0.153782	0.0313841
NOP9	0.152405	0.00470818
RAE1	0.152281	0.0199382
FOXK2	0.151911	0.0485829
FLAD1	0.146312	0.0463673
ARL6IP4	0.144061	0.0215295
PTBP1	0.138049	0.0303446
EXOC5	0.13772	0.0489884
CNOT10	0.134545	0.0458305
PNPLA6	0.132616	0.0496384
PPP2R5E	0.130433	0.0247441
DGCR8	0.121661	0.0132815
RAB35	0.114153	0.0471929
REXO1	0.0957264	0.0404356
BBS1	-0.123777	0.0291835
CUL3	-0.128631	0.0192622
PARVA	-0.151574	0.046422
MID2	-0.155127	0.0237949
CEP104	-0.157228	0.0110149
CCNL2	-0.15982	0.046422
OS9	-0.165669	0.0491733
DVL1	-0.166253	0.0480024
PITHD1	-0.166852	0.0200679
HERC1	-0.17225	0.0206099
IQSEC1	-0.172588	0.0226834
AAMP	-0.173381	0.0105295
MTFMT	-0.180089	0.0411638
NOC2L	-0.184341	0.0403794
NUB1	-0.184834	0.0471889
MGA	-0.186354	0.044429
POLR3H	-0.188546	0.0121534
LRTOMT	-0.188797	0.0156385
EDEM1	-0.190539	0.0397787
PPIP5K1	-0.192989	0.0313841
AAGAB	-0.197424	0.0239694
PARD3B	-0.198299	0.044429
ADAM10	-0.198381	0.0487333
PRKCH	-0.198885	0.0489288
CAB39	-0.203422	0.0160301
EARS2	-0.203782	0.034978
BRAF	-0.209649	0.0100682
MAP2K1	-0.210168	0.0202338
EIF2A	-0.210266	0.0451831
KLHDC10	-0.210742	0.00876821
MEF2D	-0.210839	0.0149247
COG7	-0.212793	0.029658
EPS15	-0.213035	0.00265466
CHP1	-0.213968	0.0447879
LSM8	-0.218629	0.0322192
MFF	-0.224249	0.0121324
MYEF2	-0.228739	0.0318363
EXOC4	-0.228922	0.0381681
DCTN5	-0.229062	0.00299085
BAHD1	-0.229502	0.0411547
RBM33	-0.230427	0.00299085
CNOT4	-0.232386	0.0338284
ECHDC2	-0.240193	0.0401855
ANKZF1	-0.242982	0.00878542
CYLD	-0.243378	0.0151175
DOCK9	-0.245988	0.0190864
CLCN6	-0.248362	0.0378267
EIF2AK4	-0.248875	0.0398146
DFFB	-0.251395	0.0485829
MKRN1	-0.252847	8.77e-05
EIF3J	-0.253418	0.0249286
GCC1	-0.257086	0.00947708
LRRFIP1	-0.258611	0.0202338
KMT2E-AS1	-0.260074	0.0113758
CLN8	-0.261722	0.0487333
RNF13	-0.262282	0.0225538
LUC7L2	-0.264061	0.0104394
CUX1	-0.264139	0.0200679
LONP2	-0.264869	0.0266928
PLA2G12A	-0.267704	0.0202338
PPP1R7	-0.268717	0.0443662
KLF9	-0.269144	0.0115495
CSAD	-0.276488	0.0036974
PCDH1	-0.278584	0.0190864
PAFAH2	-0.27864	0.0177452
PINK1	-0.280267	0.0336924
OSBPL9	-0.281585	0.0225523
HCG18	-0.282029	0.0105822
NPTXR	-0.284395	0.0357247
ERBB3	-0.285855	0.015983
GK5	-0.286785	0.0487333
ATXN7L1	-0.287635	0.013054
LINC01004	-0.288126	0.0174603
FAN1	-0.291534	0.00722984
LRP2BP	-0.294121	0.0325631
ORAI3	-0.294765	0.0202338
MIOS	-0.295051	0.0197985
GTF3C1	-0.295851	0.00555557
EIF3C	-0.296832	0.00569393
GOLGB1	-0.302557	0.00451234
PDIA5	-0.305857	0.0356249
NAPEPLD	-0.30655	0.0458667
PCCA	-0.3095	0.0338284
CD302	-0.316451	0.034978
CRELD1	-0.317673	7.89e-05
AHCYL2	-0.319795	0.00697271
PMPCB	-0.326127	0.00526076
HBP1	-0.327902	0.00690925
ABCA5	-0.331928	0.0280468
HEBP2	-0.334011	0.0401851
DNAJC3	-0.334047	0.0389188
CGNL1	-0.336567	0.0392689
HIPK2	-0.337663	0.0147278
CSTF2T	-0.337804	0.020712
PGBD4	-0.339124	0.0370009
IVD	-0.343181	0.017927
CALCOCO1	-0.344894	0.0056746
IFRD1	-0.347252	0.018457
DENND4A	-0.347968	0.00289591
CHRNB1	-0.35389	0.0447879
ACOX3	-0.35611	0.0294229
HSP90AB4P	-0.356863	0.0135137
RAB17	-0.364653	0.0428305
GPR22	-0.36504	0.00971842
ATP8A1	-0.373782	0.0294229
CCDC186	-0.373786	0.0187085
PPM1H	-0.375678	0.0155443
RBL2	-0.37621	0.0056746
F2RL2	-0.376521	0.0411547
COG5	-0.378123	0.00593972
PDZRN3	-0.37951	0.0338284
ACSS1	-0.379757	0.00553058
LINC00926	-0.380274	0.0333295
AVEN	-0.382886	0.0269955
CACNB2	-0.387588	0.00947708
RAB6C	-0.394036	0.0313841
ALDH3A2	-0.395888	0.0174613
BHLHB9	-0.3964	0.0116634
GABARAPL1	-0.401925	0.0228482
PHLDB3	-0.403909	0.0176169
CCNDBP1	-0.405942	0.00050223
ANKAR	-0.408673	0.0111617
FKBP5	-0.410111	0.0229598
CRMP1	-0.411044	0.0277587
MKLN1	-0.412022	0.00155407
NFU1	-0.41526	0.0273042
CCSER1	-0.417335	0.0376615
FAM214A	-0.420554	0.0036974
PLCD1	-0.422345	0.0228344
NAAA	-0.424971	0.00998409
IMMP2L	-0.427574	0.0197985
AGPAT4	-0.428776	0.0138646
LRRC4	-0.429273	0.00545934
ARRDC4	-0.436272	0.00451234
AASS	-0.442509	0.0225538
HOMER2	-0.445354	0.0160301
KLF8	-0.451077	0.0389188
CCDC110	-0.455858	0.00679782
LINC01134	-0.456515	0.0316503
GPRASP2	-0.457553	0.034987
REPS2	-0.461468	0.0457893
HSF4	-0.46357	0.0228611
CMYA5	-0.467811	0.0192622
ADCY5	-0.473119	0.0230512
APH1B	-0.475954	0.00198749
ARHGAP6	-0.480955	0.0411547
PNPLA7	-0.484665	0.00612329
RABEP2	-0.484938	0.000636009
EPHX2	-0.485228	0.024629
HSH2D	-0.490879	0.018061
LIFR-AS1	-0.492971	0.0194195
GABPB1-AS1	-0.49892	0.00722984
FBXL22	-0.499443	0.0410396
PPM1K	-0.507573	0.0408731
DCN	-0.512767	0.0326516
ABAT	-0.518133	0.0184109
CPEB3	-0.521826	0.0115495
DNAJB9	-0.525369	0.00191902
CCPG1	-0.527311	0.000501215
ARHGEF26-AS1	-0.540922	0.0199382
LIFR	-0.543752	0.0391306
FAM226A	-0.548143	0.0075359
FAM226B	-0.548143	0.0075359
FBLN5	-0.553351	0.0287957
PDGFRA	-0.556835	0.0325631
GNE	-0.561618	0.0407189
AKT3	-0.562617	0.0200679
NEDD4L	-0.567907	0.0124247
KBTBD11	-0.583876	0.0408731
HSD17B7P2	-0.586112	0.0129458
BAIAP3	-0.586654	0.0255823
CLIP4	-0.588376	0.0227328
EPHA3	-0.593835	0.0220675
LINC00965	-0.601907	0.0448708
RMST	-0.602878	0.014986
LTBP4	-0.603234	0.0226836
ABCA8	-0.615577	0.0268686
DPY19L2P4	-0.615937	0.0485829
JAKMIP3	-0.623887	0.046446
MEG3	-0.631654	0.0410396
LINC-PINT	-0.635554	2.97e-05
FAM66B	-0.650945	0.0363532
MEST	-0.651377	0.0175282
ASB8	-0.661178	3.15e-06
FAM13C	-0.6662	0.0474922
COBL	-0.67942	0.000181427
CNTN3	-0.684951	0.00451485
PLEKHB1	-0.686881	0.0336924
PLA2R1	-0.688203	0.0115199
DLG2	-0.689303	0.0132529
ENOX1	-0.697025	0.00553058
HFE	-0.705129	0.0461339
CYP7B1	-0.707817	0.00576879
CBFA2T3	-0.709625	0.0145555
EFCAB12	-0.718038	0.0115495
PART1	-0.727107	0.0116246
C7orf13	-0.742135	0.0036974
ALDH1A3	-0.746514	0.00354757
BTBD11	-0.753326	0.00574767
COL28A1	-0.758896	0.0437129
ACCS	-0.763539	0.000786324
IL20RA	-0.782302	0.00265466
HRNR	-0.78276	0.034987
ANXA3	-0.783103	0.000636009
RIC3	-0.794822	0.0291131
PTGR2	-0.795158	2.7e-06
ARSA	-0.797789	5.37e-07
FAM189A2	-0.804389	0.0193492
LINC00930	-0.806635	0.0300455
IMPACT	-0.812017	5.69e-07
ARMCX4	-0.824368	0.0109615
PLA2G4F	-0.828354	0.00574767
B3GAT1	-0.833941	0.031521
ARMCX2	-0.840908	0.0292428
CPNE4	-0.841294	0.00665875
C7	-0.854015	0.0270011
CECR2	-0.880337	0.00530248
LUZP2	-0.893937	0.0155443
BHLHA15	-0.913897	0.0429103
OR7E47P	-0.917452	0.0132815
KCND3	-0.920227	0.000534267
PXMP4	-0.937145	0.000134147
KLK3	-0.963376	0.00670436
ALDH7A1	-1.00074	4.65e-06
PEX11A	-1.01286	0.000181427
KLK2	-1.01432	4.81e-05
GREB1	-1.01548	0.0226834
AZGP1P1	-1.09174	0.00630594
ANO7	-1.10218	0.0381681
PTGDS	-1.13732	0.0384973
PCAT18	-1.14557	0.0306326
PTPRN2	-1.16456	7.35e-06
CHRNA2	-1.22458	0.0124247

### Sheet: Supp table 2
Drug (µM)	22Rv1	LAPC4	LNCaP
Abiraterone	5.14	12.77	4.31
Afatinib	1.01	1.8	2.809
Dacomitinib	2.02	1.69	1.33
Enzalutamide	60.24	33.23	17.09
Erlotinib	>100	>100	>100
Gefitinib	13.43	2.83	11.42
Lapatinib	17.47	8.18	9.97
Neratinib	0.474	0.97	1.284
Sunitinib	2.774	5.54	10.99
Vandetanib	7.67	7.14	9.01
